# One-Seq: A Highly Scalable Sequencing-Based Diagnostic for SARS-CoV-2 and Other Single-Stranded Viruses

**DOI:** 10.1101/2021.04.12.21253357

**Authors:** Mingjie Dai, Wenzhe Ma, Hong Kang, Matthew Sonnett, George M. Church, Marc W. Kirschner

## Abstract

The management of pandemics such as COVID-19 requires highly scalable and sensitive viral diagnostics, together with variant identification. Next-generation sequencing (NGS) has many attractive features for highly multiplexed testing, however current sequencing-based methods are limited in throughput by early processing steps on individual samples (e.g. RNA extraction and PCR amplification). Here we report a new method, “One-Seq”, that eliminates the current bottlenecks in scalability by enabling early pooling of samples, before any extraction or amplification steps. To enable early pooling, we developed a one-pot reaction for efficient reverse transcription (RT) and upfront barcoding in extraction-free clinical samples, and a “protector” strategy in which carefully designed competing oligonucleotides prevent barcode crosstalk and preserve detection of the high dynamic range of viral load in clinical samples. This method is highly sensitive, achieving a limit of detection (LoD) down to 2.5 genome copy equivalent (gce) in contrived RT samples, 10 gce in multiplexed sequencing, and 2-5 gce with multi-primer detection, suggesting an LoD of 200-500 gce/ml for clinical testing. In clinical specimens, One-Seq showed quantitative viral detection against clinical Ct values with 6 logs of linear dynamic range and detection of SARS-CoV-2 positive samples down to ∼360 gce/ml. In addition, One-Seq reports a number of hotspot viral mutations at equal scalability at no extra cost. Scaling up One-Seq would allow a throughput of 100,000-1,000,000 tests per day per single clinical lab, at an estimated amortized reagent cost of $1.5 per test and turn-around time of 7.5-15 hr.
