## Supplementary Table 2 for "One-Seq: A Highly Scalable Sequencing-Based Diagnostic for SARS-CoV-2 and Other Single-Stranded Viruses"

### Sheet: 960x sample barcodes
ID	Barcode sequence
UDPX001	CGCTCACAGTTCTGTCGTGACGAGCG
UDPX002	TATCTACGACCTTGCTACAACAGATA
UDPX003	ATATGACAGACGTGTATAGACTAGCT
UDPX004	CTTATACGGAATTGTGCCTACGGTGG
UDPX005	TAATCACTCGTCTGACATTACATCCT
UDPX006	GCGCGACATGTTTGGTCCAACCTTGT
UDPX007	AGAGCACACTAGTGTGGAAACCAGTA
UDPX008	TGCCTACTGATCTGCCTTGACTTAAT
UDPX009	CTACTACCAGTCTGGTTGAACTAGTG
UDPX010	TCGTCACTGACTTGACCAGACCGACA
UDPX011	GAACAACTACGGTGCATACACACTGT
UDPX012	CCTATACGACTCTGGTGTGACGCGCT
UDPX013	TAATGACGCAAGTGATCACACGAAGG
UDPX014	GTGCCACGCTTCTGCGGCTACCTACT
UDPX015	CGGCAACATGGATGGAATGACCACGA
UDPX016	GCCGTACAACCGTGAAGACACTATAG
UDPX017	AACCAACTTCTCTGTCGGCACAGCAA
UDPX018	GGTTGACCCTCTTGCTAATACGATGG
UDPX019	CTAATACGATGGTGGGTTGACCCTCT
UDPX020	TCGGCACCTATCTGCGCACACATGGC
UDPX021	AGTCAACACCATTGGGCCTACGTCCT
UDPX022	GAGCGACCAATATGCTGTGACTTAGG
UDPX023	AACAAACGGCGTTGTAAGGACAACGT
UDPX024	GTATGACTAGAATGCTAACACTGTAA
UDPX025	TTCTAACTGGTTTGGGCGAACGATGG
UDPX026	CCTCGACCAACCTGAATAGACAGCAA
UDPX027	TGGATACGCTTATGTCAATACCCATT
UDPX028	ATGTCACGTGGTTGTCGTAACTGCGG
UDPX029	AGAGTACGCGGCTGTCCGAACCCTCG
UDPX030	TGCCTACGGTGGTGCTTATACGGAAT
UDPX031	TGCGTACGTCACTGGCTTAACCGGAC
UDPX032	CATACACACTGTTGGAACAACTACGG
UDPX033	CGTATACAATCATGGTCGAACTTACA
UDPX034	TACGCACGGCTGTGACTAGACCCGTG
UDPX035	GCGAGACTTACCTGAAGTTACGGTGA
UDPX036	TACGGACCCGGTTGTGGCAACATATT
UDPX037	GTCGAACTTACATGGATCAACCCGCG
UDPX038	CTGTCACTGCACTGTACCAACTCCGT
UDPX039	CAGCCACGATTGTGGCTGTACAGGAA
UDPX040	TGACTACACATATGCGCACACTAATG
UDPX041	ATTGCACCGAGTTGGACAAACCTGAA
UDPX042	GCCATACTAGACTGAGTGGACTCAGG
UDPX043	GGCGAACGATGGTGTTCTAACTGGTT
UDPX044	TGGCTACCGCAGTGAATCCACGGCCA
UDPX045	TAGAAACTAACGTGCCATAACAGGTT
UDPX046	TAATGACGATCTTGATCTCACTACCA
UDPX047	TATCCACAGGACTGCGGTGACGCGAA
UDPX048	AGTGCACCACTGTGTAACAACATAGG
UDPX049	GTGCAACACACTTGCTGGTACACACG
UDPX050	ACATGACGTGTCTGTCAACACGTGTA
UDPX051	GACAGACACAGGTGACTGTACTGTGA
UDPX052	TCTTAACCATCATGGTGCGACTCCTT
UDPX053	TTACAACATTCCTGAGCACACATCCT
UDPX054	AAGCTACTATGCTGTTCCGACTCGCA
UDPX055	TATTCACCTCAGTGCTTAAACCCACT
UDPX056	CTCGTACGCGTTTGGCCTCACGGATA
UDPX057	TTAGGACATAGATGCGTCGACACTGG
UDPX058	CCGAAACGCGAGTGTACTAACGTCAA
UDPX059	GGACCACAACAGTGATAGAACCCGTT
UDPX060	TTCCAACGGTAATGACAGTACTCCAG
UDPX061	TGATTACAGCCATGAGGCAACTGTAG
UDPX062	TAACAACGTGTTTGGCAAGACTCTCA
UDPX063	ACCGCACGCAATTGTTGGCACTCCGC
UDPX064	GTTCGACCGCCATGAACTGACATACT
UDPX065	AGACAACCATTATGGTAAGACGCATA
UDPX066	GCGTTACGGTATTGAATTGACCTGCG
UDPX067	AGCACACATCCTTGTTACAACATTCC
UDPX068	TTGTTACCCGTGTGAACCTACAGCAC
UDPX069	AAGTAACCTCCATGTCTGTACGTGGA
UDPX070	ACGTCACAATACTGGGAATACTCCAA
UDPX071	GGTGTACACAAGTGAAGCGACCGCTT
UDPX072	CCACCACTGTGTTGTGAGCACGTTGT
UDPX073	GTTCCACGCAGGTGATCATACAGGCT
UDPX074	ACCTTACATGAATGTGTTAACGAAGG
UDPX075	CGCTGACCAGAGTGGATGGACATGTA
UDPX076	GTAGAACGTCAGTGACGGCACCGTCA
UDPX077	GGATAACCCAGATGCGTTGACCTTAC
UDPX078	CGCACACTAATGTGTGACTACACATA
UDPX079	TCCTGACACCGTTGCGGCCACTCGTT
UDPX080	CTGGCACTTGCCTGCAAGCACATCCG
UDPX081	ACCAGACCGACATGTCGTCACTGACT
UDPX082	TTGTAACACGGTTGCTCATACAGCGA
UDPX083	GTAAGACGCATATGAGACAACCATTA
UDPX084	GTCCAACCTTGTTGGCGCGACATGTT
UDPX085	TTAGGACTACCATGCATGAACGTACT
UDPX086	GGAATACTCCAATGACGTCACAATAC
UDPX087	CATGTACAGAGGTGGATACACCTCCT
UDPX088	TACACACGCTCCTGATCCGACTAAGT
UDPX089	GCTTAACCGGACTGCGTGTACATCTT
UDPX090	CGCTTACGAAGTTGGAACCACATGAA
UDPX091	CGCCTACTCTGATGGGCCAACTCATA
UDPX092	ATACCACAACGCTGACATAACCTTCC
UDPX093	CTGGAACTATGTTGTATGTACGCAAT
UDPX094	CAATCACTATGATGGATTAACAGGTG
UDPX095	GGTGGACAATACTGATGTAACGACAA
UDPX096	TGGACACGGAGGTGCACATACCGGTG
UDPX097	CTGACACCGGCATGCCTGAACTACAA
UDPX098	GAATTACGAGTGTGTTAAGACTTGTG
UDPX099	GCGTGACTGAGATGCGGACACAGTGA
UDPX100	TCTCCACATTGATGGCACTACACAAC
UDPX101	ACATGACCATATTGTGGTGACCCTGG
UDPX102	CAGGCACGCCATTGTCCACACGGCCT
UDPX103	ACATAACACGGATGTTGTAACGTGTA
UDPX104	TTAATACAGACCTGCCACGACACACG
UDPX105	ACGATACTGCTGTGTGTGAACTGTAT
UDPX106	TTCTAACCAGAATGGAGCGACCAATA
UDPX107	TATTGACCGTTCTGATCTTACACTGT
UDPX108	CATGAACGTACTTGATGTCACGTGGT
UDPX109	TAATTACCTACCTGGTAGCACCATCA
UDPX110	ACGCTACAATTATGTGGTTACAAGAA
UDPX111	CCTTGACTTAATTGTGTTGACTTCGT
UDPX112	GTAGCACCATCATGCCAACACAACAT
UDPX113	CTTGTACAATTCTGACCGGACCTCAG
UDPX114	TCCAAACTTCTATGGTTAAACTCTGA
UDPX115	AGAGCACTGCCTTGCGGCTACAACGT
UDPX116	CTTCGACCCGATTGTCCAAACGAATT
UDPX117	TCGGTACCACGGTGCCGAAACCGTTG
UDPX118	GAACAACAGTATTGTAACCACGCCGA
UDPX119	AATTGACGCGGATGCTCCGACTGCTG
UDPX120	GGCCTACGTCCTTGCATTCACCAGCT
UDPX121	TAGGTACTCTCTTGGGTTAACTGCTA
UDPX122	ACACAACATATCTGACCACACACGGT
UDPX123	TTCCTACGTACGTGTAGGTACTCTCT
UDPX124	GGTAAACCGCAGTGTATGGACCTCGA
UDPX125	TCCACACGGCCTTGCTCGTACGCGTT
UDPX126	GATACACCTCCTTGCCAGTACTGGCA
UDPX127	CAACGACTCAGCTGTGTTCACGCATT
UDPX128	CGGTTACATTAGTGAACCGACCATCG
UDPX129	CGCGCACCTAGATGCGAAGACGTTAA
UDPX130	TCTTGACGCTATTGAGTGCACCACTG
UDPX131	TCACAACCCGAATGGAACAACAGTAT
UDPX132	AACGTACTACATTGACGATACTGCTG
UDPX133	CGGCCACTCGTTTGATACCACTGGAT
UDPX134	CATAAACCACCATGTCCAAACTTCTA
UDPX135	ACAGAACGGCCATGTGAGAACCAGCG
UDPX136	TGGTGACCCTGGTGACGCTACAATTA
UDPX137	TAGGAACACCGGTGTATATACTCGAG
UDPX138	AATATACTGGCCTGCGGTCACCGATA
UDPX139	ATAGGACTATTCTGACAATACAGAGT
UDPX140	CCTTCACACGTATGCGGTTACATTAG
UDPX141	GGCCAACATAAGTGGATAAACCAAGT
UDPX142	CAGTAACGTTGTTGAGTTAACTCACA
UDPX143	TTCATACCCAACTGTTCCAACGGTAA
UDPX144	CAATTACGGATTTGCATGTACAGAGG
UDPX145	GGCCAACTCATATGGATTGACTCATA
UDPX146	AATTGACCTGCGTGATTCCACGCTAT
UDPX147	TAAGGACAACGTTGGACCGACCTGTG
UDPX148	CTATAACCGCGGTGTAGGAACACCGG
UDPX149	ATTCAACGAATCTGAGCGGACTGGAC
UDPX150	GTATTACCTCTATGTATAGACATTCG
UDPX151	CCTGAACTACAATGACAGAACGGCCA
UDPX152	GACCGACCTGTGTGATTCCACTATTG
UDPX153	TTCAGACCGTGGTGTATTCACCTCAG
UDPX154	AACTCACCGAACTGCGCCTACTCTGA
UDPX155	ATTCCACGCTATTGGCGCAACGAGTA
UDPX156	TGAATACATTGCTGGGCGCACCAATT
UDPX157	CGCAAACTCTAGTGAGATAACTGGCG
UDPX158	AACCGACCATCGTGCCTGCACTTGGT
UDPX159	CTAGTACCCGGATGGACGAACACAAT
UDPX160	GCTCCACGTCACTGTGGCGACGTCCA
UDPX161	AGATGACGAATTTGCTTCAACGTTAC
UDPX162	ACACCACGTTAATGTCCTGACACCGT
UDPX163	GATAAACCAAGTTGCGCGCACCTAGA
UDPX164	CTGGTACACACGTGAGGATACAAGTT
UDPX165	CGAAGACGTTAATGAGGCCACAGACA
UDPX166	ATCGCACATATGTGCCTTGACAACGG
UDPX167	ATCATACAGGCTTGCACCAACCCTAC
UDPX168	GATTGACTCATATGTTGCTACTGTAT
UDPX169	CCAACACAACATTGCAATCACTATGA
UDPX170	TTGGTACGGTGCTGTGGTAACCTGAT
UDPX171	GCGAAACCGCCTTGTTCATACCCAAC
UDPX172	CAACCACGGAGGTGCATAAACCACCA
UDPX173	AGCGGACTGGACTGTCCTAACTTAGC
UDPX174	GACGAACACAATTGTCTCTACAGATT
UDPX175	CCACTACGGTCCTGCGCGAACGCCTA
UDPX176	TGTTAACGAAGGTGGATAAACGCTCT
UDPX177	TATATACTCGAGTGGAGATACGTCGA
UDPX178	CGCGAACCGATCTGCTGGAACTATGT
UDPX179	GCCTCACGGATATGGGCCAACATAAG
UDPX180	TGAGAACCAGCGTGATTACACTCACC
UDPX181	TGTTCACGCATTTGAATTGACGCGGA
UDPX182	TCCAAACGAATTTGTTGTCACAACTT
UDPX183	GCTGTACAGGAATGGGCGAACATTCT
UDPX184	ATACCACTGGATTGCAACGACTCAGC
UDPX185	GTTGGACACCGTTGTCTTAACCATCA
UDPX186	ACCAAACGTTACTGCGCCAACTACCT
UDPX187	GTGTGACGCGCTTGCTAATACGTCTT
UDPX188	GGCAGACTAGCATGCAACCACGGAGG
UDPX189	TGCGGACTGTTGTGGGCAGACTAGCA
UDPX190	GATTAACAGGTGTGTTAGGACATAGA
UDPX191	CAACAACTTCAATGCGCAAACTCTAG
UDPX192	GTGTTACACCGGTGGAGTTACGTACT
UDPX193	TATCAACTGAGATGAACACACGTGGA
UDPX194	CTTGGACCCTCGTGGTGTTACACCGG
UDPX195	GTCTCACGTGAATGAGATTACGTTAC
UDPX196	CCATCACCACGCTGTTGACACCAATG
UDPX197	ACAACACCAGGATGCTGACACCGGCA
UDPX198	AGCAGACAATTATGTCTCAACTCAAT
UDPX199	CAGTCACGTGCGTGGGACCACAACAG
UDPX200	GTCTAACACCTCTGAATGTACATTGC
UDPX201	GAACTACCGGTTTGGATCTACCTGGA
UDPX202	AGTTAACTCACATGCAGGCACGCCAT
UDPX203	GTAGCACATACTTGTTAATACAGACC
UDPX204	CTTCAACGTTACTGGGAGTACCGCGA
UDPX205	AGTCCACGAGGATGAACGCACCAGAG
UDPX206	ACAGTACTCCAGTGCGTAAACTTAAC
UDPX207	CCGCAACTATTCTGACGAGACACTGA
UDPX208	TTATCACCGATCTGGTATCACGGCCG
UDPX209	ATAGTACCTAGCTGAATACACGACAT
UDPX210	TATAGACTAGCTTGGTTATACATGGC
UDPX211	ACTCCACGGTGGTGGCCTGACCCATG
UDPX212	GTGCGACGTAAGTGTAAGAACCCTAT
UDPX213	GATATACCCTAATGTATACACCATGG
UDPX214	TCGCGACTATAATGGCCGTACCTGTT
UDPX215	ATTCTACAAGCGTGCAGAGACTGATA
UDPX216	AGCGCACTTCGGTGTGCTAACACTAT
UDPX217	GTTGAACTAGTGTGTCAGTACTAATG
UDPX218	AATAGACAGCAATGGTGACACCTTGA
UDPX219	CTAACACTGTAATGACATGACCATAT
UDPX220	GCGTAACCTTAGTGAACATACACCTA
UDPX221	TACCGACAACTATGCCATGACTGTAG
UDPX222	GTAGTACAATAGTGGAGTCACTCTCC
UDPX223	GGTTAACTGCTATGGCTATACGCGCA
UDPX224	ACAATACAGAGTTGATCGCACATATG
UDPX225	GCTTCACCACTATGAGTACACCTATA
UDPX226	AGATAACTGGCGTGGACCGACGAGAT
UDPX227	AATATACGAAGCTGCGTTCACAGCCT
UDPX228	TAGCGACCTAGTTGTTACTACTCCTC
UDPX229	AGTTAACAGAGCTGCACGTACCCACC
UDPX230	CAGATACACCACTGGCTACACTATCT
UDPX231	ACGGCACCGTCATGAGTCAACACCAT
UDPX232	GTAATACTACTGTGCGAGGACCGGTA
UDPX233	AAGTCACTTGTATGCAGGTACGTTCA
UDPX234	GTCACACCACAGTGGACAGACACAGG
UDPX235	ATTAGACTGGAGTGTGTACACTTGTT
UDPX236	TGCTAACACTATTGCTCTAACAGTAG
UDPX237	TAAGAACCCTATTGGTCACACCACAG
UDPX238	TGGTTACAAGAATGTCTACACATACC
UDPX239	ACTCTACTCCTTTGCACGTACTAGGC
UDPX240	GTCTCACCTTCCTGTGGTGACAGTCT
UDPX241	TCCGCACGTTCATGCTTCGACAAGGA
UDPX242	AGGTTACGCAGGTGGTAGAACGTCAG
UDPX243	GAACCACATGAATGGACATACTGTCA
UDPX244	TTGAGACAGGATTGTCCGCACAAGGC
UDPX245	TGGTCACTAGTGTGACTGCACCTTAT
UDPX246	AGTGGACATAATTGTACGCACACGTA
UDPX247	GGCACACGCCATTGCGCTTACGAAGT
UDPX248	GATCTACCTGGATGCTGCAACCTTCA
UDPX249	TGCTGACGACATTGCAGCGACGACAA
UDPX250	CCGAAACCGTTGTGGGATCACCGCAT
UDPX251	ATTAAACTACGCTGTGCGGACTGTTG
UDPX252	TAGTCACACAACTGACATAACACGGA
UDPX253	GGTATACTGAGATGGACGTACTCGCG
UDPX254	CAAGAACTGCTTTGCATTCACAACAA
UDPX255	ACGAGACACTGATGCACGGACATTAT
UDPX256	TTATCACTTGCATGTTGAGACGACGG
UDPX257	AGATTACGTTACTGCTCTGACTATAC
UDPX258	TCTACACCGCTGTGGCAACACAGGTG
UDPX259	AACGGACTATGATGGGTAAACCGCAG
UDPX260	CAATGACGCGCCTGACCGCACGCAAT
UDPX261	CTAATACTCGCTTGAGCCGACGAACA
UDPX262	CATGGACTCTAATGTCCTAACGGAAG
UDPX263	ATACTACGTGTGTGTTGAGACCCTAA
UDPX264	GCCGAACCAAGATGCCACCACTGTGT
UDPX265	CGAGGACCGGTATGCCTCGACCAACC
UDPX266	GATATACAACAGTGGTATAACGCTGT
UDPX267	TCGCCACGGTTATGGCTACACATTAG
UDPX268	AGACTACCTCTTTGTACGAACATCTT
UDPX269	GCTCGACCCTACTGTAGGAACGCGCA
UDPX270	AGGATACAAGTTTGGTACTACGGCGT
UDPX271	GAGACACATAATTGAGTTAACAGAGC
UDPX272	AGCTGACTTATATGTCGCGACTATAA
UDPX273	GTATCACATTGGTGGAGTGACTGCCG
UDPX274	AATAGACGCCTCTGCTAGTACCCGGA
UDPX275	CCGCTACTAGCTTGATTAAACTACGC
UDPX276	TCCTAACGGAAGTGCCTAGACAGTAT
UDPX277	TCACAACGATCGTGTAGGAACAGACT
UDPX278	ACTTGACTCCACTGCCGTGACGCCTT
UDPX279	TGTACACTTGTTTGGGATAACTATCC
UDPX280	CACTTACAATCTTGCACCTACCTTGG
UDPX281	CAGAGACTGATATGAACGTACTACAT
UDPX282	GGCGAACATTCTTGCGGCAACAGCTC
UDPX283	AGTGGACTCAGGTGTCTTGACGCTAT
UDPX284	CATTCACCAGCTTGACGGAACATGCG
UDPX285	CTCGTACTATCATGGTTCCACGCAGG
UDPX286	CCTTAACCTATGTGACCAAACGTTAC
UDPX287	AGAAGACCCAATTGTGGCTACCGCAG
UDPX288	TAATCACGGTACTGAACTAACACGTT
UDPX289	GGAATACTGTTCTGTAGAGACTTGGA
UDPX290	CCGGAACCCACATGAGAGCACACTAG
UDPX291	GACTTACAGAAGTGACTCTACACAGG
UDPX292	TGGCAACATATTTGCGGTGACACACC
UDPX293	GAATGACCACGATGGCGTTACGGTAT
UDPX294	CGTGTACATCTTTGTGTGCACTAACA
UDPX295	ATTCAACTTGCATGCCAGAACAGTAA
UDPX296	TCCTTACCATAGTGCTTATACACCTG
UDPX297	TCTAGACTCTTCTGACTAGACAACTT
UDPX298	CTCGAACCTCCTTGTTAGGACCTTAC
UDPX299	AGTGAACGTGAATGTATCAACTGAGA
UDPX300	GAAGCACGGACCTGCTCACACACAAG
UDPX301	GCTCTACCGTTGTGGAATTACGAGTG
UDPX302	GGACCACTCAATTGCGGATACTATAT
UDPX303	GAGTCACTCTCCTGTTGAAACGCAGA
UDPX304	AACGGACAGCGGTGTACGGACCGAAG
UDPX305	TGTGAACTGTATTGTCTCCACATTGA
UDPX306	AACATACACCTATGCGAGAACCCAAG
UDPX307	GTGCTACAGGTGTGTGCTGACGACAT
UDPX308	CATACACTTGAATGGATGGACTATCG
UDPX309	CTTGTACCTTAATGGGCTTACAATTG
UDPX310	AAGAGACAGGTGTGCTCGAACCTCCT
UDPX311	TGCACACGAGAATGATACAACCAGAG
UDPX312	ACTTCACCTAGCTGTCTCGACGACGA
UDPX313	GTGCTACATTAATGACCACACGTCTG
UDPX314	AGCGTACGAATGTGGTTGTACACTCA
UDPX315	CCTTAACGTGCCTGTCAGGACTCAAC
UDPX316	TGTACACCGAATTGAGTCCACGAGGA
UDPX317	GGAGAACTTAGTTGCACTTACAATCT
UDPX318	TACTAACACACATGTACTCACTGTTA
UDPX319	TAGGTACCGTTGTGGCGACACTCGAT
UDPX320	ATGCCACGACCGTGCTAGGACCAAGG
UDPX321	CTAGCACGTCGATGCCTCTACTCGAA
UDPX322	TGCCTACACGAGTGTCATCACCTCTT
UDPX323	ACTAGACAACTTTGGGTAAACGATAA
UDPX324	CACCTACCTTGGTGAACGAACGCCAG
UDPX325	AAGCAACGATATTGTAGACACAATCT
UDPX326	GCCAGACATCCATGCAATGACCTGAA
UDPX327	TTGGAACTTCAATGGTCACACGGTGT
UDPX328	ACTAGACCCGTGTGGGTGTACACAAG
UDPX329	CGGCAACAGCTCTGAGGTTACGCAGG
UDPX330	GAAGCACTAGCTTGTAATAACCGGAG
UDPX331	ACAAGACGATTGTGCGAAGACACGCA
UDPX332	GCAACACAGGTGTGATTGAACCACAT
UDPX333	CAAGGACTGACGTGCAGCCACGATTG
UDPX334	ACCAGACTCATTTGTCTCAACCGCGT
UDPX335	CCGGAACATCATTGCTCTGACACGTG
UDPX336	TTGAGACCCTAATGTCGAAACTGGAA
UDPX337	CCACCACTTACATGAAGGCACCTTGG
UDPX338	GTTGCACAGTTGTGTGAACACGCAAC
UDPX339	TCACTACCATGTTGCCGCTACTAGCT
UDPX340	GACTGACGTTGCTGCACCGACAGGAA
UDPX341	ATCGTACCGCTCTGCGTATACAATCA
UDPX342	GGTGCACGTTCGTGATGACACAGAAC
UDPX343	CGGCGACTAAGATGATTCAACTTGCA
UDPX344	GACATACCAGCTTGTCATGACTCCTG
UDPX345	ACTAAACTTCAGTGAATTCACGATCG
UDPX346	TTCCTACCCTTATGTTCCGACACATT
UDPX347	TGTGTACAAGCTTGTGGCAACCGACC
UDPX348	GTGGCACTGGTTTGGCCACACAGCAC
UDPX349	TCGACACTTAAGTGCAGTAACGTTGT
UDPX350	CACGTACTAGGCTGAGCTCACTCAAG
UDPX351	TGAAGACTAAGTTGTCTGGACAATTA
UDPX352	ACGGAACATGCGTGATTAGACTGGAG
UDPX353	GTGTGACATATCTGGACTAACTATGT
UDPX354	ACACAACGCGCTTGCGTTCACGGAAC
UDPX355	AGCGCACGGTGATGTCGATACACTAG
UDPX356	CAAGGACCTATCTGTACCAACCAATG
UDPX357	TGCGTACCCAGGTGTGGTAACTACCA
UDPX358	AGGTGACCGTAATGGCTCTACCGTTG
UDPX359	GCAGCACAACGATGGTCTCACGTGAA
UDPX360	ATCCTACTGTCGTGAAGGCACCACCT
UDPX361	GAAGGACTACACTGCTGTGACAGCTA
UDPX362	TTGGCACCAGGTTGTCACAACGATCG
UDPX363	AGGCCACAGACATGAGAAGACCCAAT
UDPX364	AGCATACTAACTTGACTGCACAGCCG
UDPX365	ATTACACTCACCTGAACATACCTAGT
UDPX366	GCGCAACGAGTATGCCTTAACCTATG
UDPX367	CGCCAACTACCTTGGTGGCACGAGAC
UDPX368	GCAGGACCTGGATGGCCAGACATCCA
UDPX369	GTTATACATGGCTGACACAACATATC
UDPX370	CACTCACGCACTTGTGGAGACGTAAT
UDPX371	ACCGGACCTCAGTGCCTTCACACGTA
UDPX372	ATAGAACCCGTTTGCTATAACCGCGG
UDPX373	TGAACACGCAACTGGTTGCACAGTTG
UDPX374	GTGGTACTGAAGTGTTATGACCGCCT
UDPX375	ACTGAACATAGATGTCTCAACGTACA
UDPX376	GGACGACTCTTGTGAGTATACACGGA
UDPX377	GTTGTACACTCATGACGCTACTGGAC
UDPX378	AGAACACCGCGGTGGGAGTACAGATT
UDPX379	CAGTAACTCAATTGTACACACGCTCC
UDPX380	TCCATACAATCCTGTCCGAACTAGAG
UDPX381	ATGAGACAACCATGCTCAAACGGCCG
UDPX382	TCGTGACGTTGATGCAAGTACTCATA
UDPX383	CAAGTACTCATATGAATCCACTTAGG
UDPX384	CTTAAACCCACTTGGGTGGACAATAC
UDPX385	CGCTCCAAGTTCCTTCGTGGAGAGCG
UDPX386	TATCTCAGACCTCTCTACAGAAGATA
UDPX387	ATATGCAAGACGCTTATAGGATAGCT
UDPX388	CTTATCAGGAATCTTGCCTGAGGTGG
UDPX389	TAATCCATCGTCCTACATTGAATCCT
UDPX390	GCGCGCAATGTTCTGTCCAGACTTGT
UDPX391	AGAGCCAACTAGCTTGGAAGACAGTA
UDPX392	TGCCTCATGATCCTCCTTGGATTAAT
UDPX393	CTACTCACAGTCCTGTTGAGATAGTG
UDPX394	TCGTCCATGACTCTACCAGGACGACA
UDPX395	GAACACATACGGCTCATACGAACTGT
UDPX396	CCTATCAGACTCCTGTGTGGAGCGCT
UDPX397	TAATGCAGCAAGCTATCACGAGAAGG
UDPX398	GTGCCCAGCTTCCTCGGCTGACTACT
UDPX399	CGGCACAATGGACTGAATGGACACGA
UDPX400	GCCGTCAAACCGCTAAGACGATATAG
UDPX401	AACCACATTCTCCTTCGGCGAAGCAA
UDPX402	GGTTGCACCTCTCTCTAATGAGATGG
UDPX403	CTAATCAGATGGCTGGTTGGACCTCT
UDPX404	TCGGCCACTATCCTCGCACGAATGGC
UDPX405	AGTCACAACCATCTGGCCTGAGTCCT
UDPX406	GAGCGCACAATACTCTGTGGATTAGG
UDPX407	AACAACAGGCGTCTTAAGGGAAACGT
UDPX408	GTATGCATAGAACTCTAACGATGTAA
UDPX409	TTCTACATGGTTCTGGCGAGAGATGG
UDPX410	CCTCGCACAACCCTAATAGGAAGCAA
UDPX411	TGGATCAGCTTACTTCAATGACCATT
UDPX412	ATGTCCAGTGGTCTTCGTAGATGCGG
UDPX413	AGAGTCAGCGGCCTTCCGAGACCTCG
UDPX414	TGCCTCAGGTGGCTCTTATGAGGAAT
UDPX415	TGCGTCAGTCACCTGCTTAGACGGAC
UDPX416	CATACCAACTGTCTGAACAGATACGG
UDPX417	CGTATCAAATCACTGTCGAGATTACA
UDPX418	TACGCCAGGCTGCTACTAGGACCGTG
UDPX419	GCGAGCATTACCCTAAGTTGAGGTGA
UDPX420	TACGGCACCGGTCTTGGCAGAATATT
UDPX421	GTCGACATTACACTGATCAGACCGCG
UDPX422	CTGTCCATGCACCTTACCAGATCCGT
UDPX423	CAGCCCAGATTGCTGCTGTGAAGGAA
UDPX424	TGACTCAACATACTCGCACGATAATG
UDPX425	ATTGCCACGAGTCTGACAAGACTGAA
UDPX426	GCCATCATAGACCTAGTGGGATCAGG
UDPX427	GGCGACAGATGGCTTTCTAGATGGTT
UDPX428	TGGCTCACGCAGCTAATCCGAGGCCA
UDPX429	TAGAACATAACGCTCCATAGAAGGTT
UDPX430	TAATGCAGATCTCTATCTCGATACCA
UDPX431	TATCCCAAGGACCTCGGTGGAGCGAA
UDPX432	AGTGCCACACTGCTTAACAGAATAGG
UDPX433	GTGCACAACACTCTCTGGTGAACACG
UDPX434	ACATGCAGTGTCCTTCAACGAGTGTA
UDPX435	GACAGCAACAGGCTACTGTGATGTGA
UDPX436	TCTTACACATCACTGTGCGGATCCTT
UDPX437	TTACACAATTCCCTAGCACGAATCCT
UDPX438	AAGCTCATATGCCTTTCCGGATCGCA
UDPX439	TATTCCACTCAGCTCTTAAGACCACT
UDPX440	CTCGTCAGCGTTCTGCCTCGAGGATA
UDPX441	TTAGGCAATAGACTCGTCGGAACTGG
UDPX442	CCGAACAGCGAGCTTACTAGAGTCAA
UDPX443	GGACCCAAACAGCTATAGAGACCGTT
UDPX444	TTCCACAGGTAACTACAGTGATCCAG
UDPX445	TGATTCAAGCCACTAGGCAGATGTAG
UDPX446	TAACACAGTGTTCTGCAAGGATCTCA
UDPX447	ACCGCCAGCAATCTTTGGCGATCCGC
UDPX448	GTTCGCACGCCACTAACTGGAATACT
UDPX449	AGACACACATTACTGTAAGGAGCATA
UDPX450	GCGTTCAGGTATCTAATTGGACTGCG
UDPX451	AGCACCAATCCTCTTTACAGAATTCC
UDPX452	TTGTTCACCGTGCTAACCTGAAGCAC
UDPX453	AAGTACACTCCACTTCTGTGAGTGGA
UDPX454	ACGTCCAAATACCTGGAATGATCCAA
UDPX455	GGTGTCAACAAGCTAAGCGGACGCTT
UDPX456	CCACCCATGTGTCTTGAGCGAGTTGT
UDPX457	GTTCCCAGCAGGCTATCATGAAGGCT
UDPX458	ACCTTCAATGAACTTGTTAGAGAAGG
UDPX459	CGCTGCACAGAGCTGATGGGAATGTA
UDPX460	GTAGACAGTCAGCTACGGCGACGTCA
UDPX461	GGATACACCAGACTCGTTGGACTTAC
UDPX462	CGCACCATAATGCTTGACTGAACATA
UDPX463	TCCTGCAACCGTCTCGGCCGATCGTT
UDPX464	CTGGCCATTGCCCTCAAGCGAATCCG
UDPX465	ACCAGCACGACACTTCGTCGATGACT
UDPX466	TTGTACAACGGTCTCTCATGAAGCGA
UDPX467	GTAAGCAGCATACTAGACAGACATTA
UDPX468	GTCCACACTTGTCTGCGCGGAATGTT
UDPX469	TTAGGCATACCACTCATGAGAGTACT
UDPX470	GGAATCATCCAACTACGTCGAAATAC
UDPX471	CATGTCAAGAGGCTGATACGACTCCT
UDPX472	TACACCAGCTCCCTATCCGGATAAGT
UDPX473	GCTTACACGGACCTCGTGTGAATCTT
UDPX474	CGCTTCAGAAGTCTGAACCGAATGAA
UDPX475	CGCCTCATCTGACTGGCCAGATCATA
UDPX476	ATACCCAAACGCCTACATAGACTTCC
UDPX477	CTGGACATATGTCTTATGTGAGCAAT
UDPX478	CAATCCATATGACTGATTAGAAGGTG
UDPX479	GGTGGCAAATACCTATGTAGAGACAA
UDPX480	TGGACCAGGAGGCTCACATGACGGTG
UDPX481	CTGACCACGGCACTCCTGAGATACAA
UDPX482	GAATTCAGAGTGCTTTAAGGATTGTG
UDPX483	GCGTGCATGAGACTCGGACGAAGTGA
UDPX484	TCTCCCAATTGACTGCACTGAACAAC
UDPX485	ACATGCACATATCTTGGTGGACCTGG
UDPX486	CAGGCCAGCCATCTTCCACGAGGCCT
UDPX487	ACATACAACGGACTTTGTAGAGTGTA
UDPX488	TTAATCAAGACCCTCCACGGAACACG
UDPX489	ACGATCATGCTGCTTGTGAGATGTAT
UDPX490	TTCTACACAGAACTGAGCGGACAATA
UDPX491	TATTGCACGTTCCTATCTTGAACTGT
UDPX492	CATGACAGTACTCTATGTCGAGTGGT
UDPX493	TAATTCACTACCCTGTAGCGACATCA
UDPX494	ACGCTCAAATTACTTGGTTGAAAGAA
UDPX495	CCTTGCATTAATCTTGTTGGATTCGT
UDPX496	GTAGCCACATCACTCCAACGAAACAT
UDPX497	CTTGTCAAATTCCTACCGGGACTCAG
UDPX498	TCCAACATTCTACTGTTAAGATCTGA
UDPX499	AGAGCCATGCCTCTCGGCTGAAACGT
UDPX500	CTTCGCACCGATCTTCCAAGAGAATT
UDPX501	TCGGTCACACGGCTCCGAAGACGTTG
UDPX502	GAACACAAGTATCTTAACCGAGCCGA
UDPX503	AATTGCAGCGGACTCTCCGGATGCTG
UDPX504	GGCCTCAGTCCTCTCATTCGACAGCT
UDPX505	TAGGTCATCTCTCTGGTTAGATGCTA
UDPX506	ACACACAATATCCTACCACGAACGGT
UDPX507	TTCCTCAGTACGCTTAGGTGATCTCT
UDPX508	GGTAACACGCAGCTTATGGGACTCGA
UDPX509	TCCACCAGGCCTCTCTCGTGAGCGTT
UDPX510	GATACCACTCCTCTCCAGTGATGGCA
UDPX511	CAACGCATCAGCCTTGTTCGAGCATT
UDPX512	CGGTTCAATTAGCTAACCGGACATCG
UDPX513	CGCGCCACTAGACTCGAAGGAGTTAA
UDPX514	TCTTGCAGCTATCTAGTGCGACACTG
UDPX515	TCACACACCGAACTGAACAGAAGTAT
UDPX516	AACGTCATACATCTACGATGATGCTG
UDPX517	CGGCCCATCGTTCTATACCGATGGAT
UDPX518	CATAACACACCACTTCCAAGATTCTA
UDPX519	ACAGACAGGCCACTTGAGAGACAGCG
UDPX520	TGGTGCACCTGGCTACGCTGAAATTA
UDPX521	TAGGACAACCGGCTTATATGATCGAG
UDPX522	AATATCATGGCCCTCGGTCGACGATA
UDPX523	ATAGGCATATTCCTACAATGAAGAGT
UDPX524	CCTTCCAACGTACTCGGTTGAATTAG
UDPX525	GGCCACAATAAGCTGATAAGACAAGT
UDPX526	CAGTACAGTTGTCTAGTTAGATCACA
UDPX527	TTCATCACCAACCTTTCCAGAGGTAA
UDPX528	CAATTCAGGATTCTCATGTGAAGAGG
UDPX529	GGCCACATCATACTGATTGGATCATA
UDPX530	AATTGCACTGCGCTATTCCGAGCTAT
UDPX531	TAAGGCAAACGTCTGACCGGACTGTG
UDPX532	CTATACACGCGGCTTAGGAGAACCGG
UDPX533	ATTCACAGAATCCTAGCGGGATGGAC
UDPX534	GTATTCACTCTACTTATAGGAATTCG
UDPX535	CCTGACATACAACTACAGAGAGGCCA
UDPX536	GACCGCACTGTGCTATTCCGATATTG
UDPX537	TTCAGCACGTGGCTTATTCGACTCAG
UDPX538	AACTCCACGAACCTCGCCTGATCTGA
UDPX539	ATTCCCAGCTATCTGCGCAGAGAGTA
UDPX540	TGAATCAATTGCCTGGCGCGACAATT
UDPX541	CGCAACATCTAGCTAGATAGATGGCG
UDPX542	AACCGCACATCGCTCCTGCGATTGGT
UDPX543	CTAGTCACCGGACTGACGAGAACAAT
UDPX544	GCTCCCAGTCACCTTGGCGGAGTCCA
UDPX545	AGATGCAGAATTCTCTTCAGAGTTAC
UDPX546	ACACCCAGTTAACTTCCTGGAACCGT
UDPX547	GATAACACAAGTCTCGCGCGACTAGA
UDPX548	CTGGTCAACACGCTAGGATGAAAGTT
UDPX549	CGAAGCAGTTAACTAGGCCGAAGACA
UDPX550	ATCGCCAATATGCTCCTTGGAAACGG
UDPX551	ATCATCAAGGCTCTCACCAGACCTAC
UDPX552	GATTGCATCATACTTTGCTGATGTAT
UDPX553	CCAACCAAACATCTCAATCGATATGA
UDPX554	TTGGTCAGGTGCCTTGGTAGACTGAT
UDPX555	GCGAACACGCCTCTTTCATGACCAAC
UDPX556	CAACCCAGGAGGCTCATAAGACACCA
UDPX557	AGCGGCATGGACCTTCCTAGATTAGC
UDPX558	GACGACAACAATCTTCTCTGAAGATT
UDPX559	CCACTCAGGTCCCTCGCGAGAGCCTA
UDPX560	TGTTACAGAAGGCTGATAAGAGCTCT
UDPX561	TATATCATCGAGCTGAGATGAGTCGA
UDPX562	CGCGACACGATCCTCTGGAGATATGT
UDPX563	GCCTCCAGGATACTGGCCAGAATAAG
UDPX564	TGAGACACAGCGCTATTACGATCACC
UDPX565	TGTTCCAGCATTCTAATTGGAGCGGA
UDPX566	TCCAACAGAATTCTTTGTCGAAACTT
UDPX567	GCTGTCAAGGAACTGGCGAGAATTCT
UDPX568	ATACCCATGGATCTCAACGGATCAGC
UDPX569	GTTGGCAACCGTCTTCTTAGACATCA
UDPX570	ACCAACAGTTACCTCGCCAGATACCT
UDPX571	GTGTGCAGCGCTCTCTAATGAGTCTT
UDPX572	GGCAGCATAGCACTCAACCGAGGAGG
UDPX573	TGCGGCATGTTGCTGGCAGGATAGCA
UDPX574	GATTACAAGGTGCTTTAGGGAATAGA
UDPX575	CAACACATTCAACTCGCAAGATCTAG
UDPX576	GTGTTCAACCGGCTGAGTTGAGTACT
UDPX577	TATCACATGAGACTAACACGAGTGGA
UDPX578	CTTGGCACCTCGCTGTGTTGAACCGG
UDPX579	GTCTCCAGTGAACTAGATTGAGTTAC
UDPX580	CCATCCACACGCCTTTGACGACAATG
UDPX581	ACAACCACAGGACTCTGACGACGGCA
UDPX582	AGCAGCAAATTACTTCTCAGATCAAT
UDPX583	CAGTCCAGTGCGCTGGACCGAAACAG
UDPX584	GTCTACAACCTCCTAATGTGAATTGC
UDPX585	GAACTCACGGTTCTGATCTGACTGGA
UDPX586	AGTTACATCACACTCAGGCGAGCCAT
UDPX587	GTAGCCAATACTCTTTAATGAAGACC
UDPX588	CTTCACAGTTACCTGGAGTGACGCGA
UDPX589	AGTCCCAGAGGACTAACGCGACAGAG
UDPX590	ACAGTCATCCAGCTCGTAAGATTAAC
UDPX591	CCGCACATATTCCTACGAGGAACTGA
UDPX592	TTATCCACGATCCTGTATCGAGGCCG
UDPX593	ATAGTCACTAGCCTAATACGAGACAT
UDPX594	TATAGCATAGCTCTGTTATGAATGGC
UDPX595	ACTCCCAGGTGGCTGCCTGGACCATG
UDPX596	GTGCGCAGTAAGCTTAAGAGACCTAT
UDPX597	GATATCACCTAACTTATACGACATGG
UDPX598	TCGCGCATATAACTGCCGTGACTGTT
UDPX599	ATTCTCAAAGCGCTCAGAGGATGATA
UDPX600	AGCGCCATTCGGCTTGCTAGAACTAT
UDPX601	GTTGACATAGTGCTTCAGTGATAATG
UDPX602	AATAGCAAGCAACTGTGACGACTTGA
UDPX603	CTAACCATGTAACTACATGGACATAT
UDPX604	GCGTACACTTAGCTAACATGAACCTA
UDPX605	TACCGCAAACTACTCCATGGATGTAG
UDPX606	GTAGTCAAATAGCTGAGTCGATCTCC
UDPX607	GGTTACATGCTACTGCTATGAGCGCA
UDPX608	ACAATCAAGAGTCTATCGCGAATATG
UDPX609	GCTTCCACACTACTAGTACGACTATA
UDPX610	AGATACATGGCGCTGACCGGAGAGAT
UDPX611	AATATCAGAAGCCTCGTTCGAAGCCT
UDPX612	TAGCGCACTAGTCTTTACTGATCCTC
UDPX613	AGTTACAAGAGCCTCACGTGACCACC
UDPX614	CAGATCAACCACCTGCTACGATATCT
UDPX615	ACGGCCACGTCACTAGTCAGAACCAT
UDPX616	GTAATCATACTGCTCGAGGGACGGTA
UDPX617	AAGTCCATTGTACTCAGGTGAGTTCA
UDPX618	GTCACCACACAGCTGACAGGAACAGG
UDPX619	ATTAGCATGGAGCTTGTACGATTGTT
UDPX620	TGCTACAACTATCTCTCTAGAAGTAG
UDPX621	TAAGACACCTATCTGTCACGACACAG
UDPX622	TGGTTCAAAGAACTTCTACGAATACC
UDPX623	ACTCTCATCCTTCTCACGTGATAGGC
UDPX624	GTCTCCACTTCCCTTGGTGGAAGTCT
UDPX625	TCCGCCAGTTCACTCTTCGGAAAGGA
UDPX626	AGGTTCAGCAGGCTGTAGAGAGTCAG
UDPX627	GAACCCAATGAACTGACATGATGTCA
UDPX628	TTGAGCAAGGATCTTCCGCGAAAGGC
UDPX629	TGGTCCATAGTGCTACTGCGACTTAT
UDPX630	AGTGGCAATAATCTTACGCGAACGTA
UDPX631	GGCACCAGCCATCTCGCTTGAGAAGT
UDPX632	GATCTCACTGGACTCTGCAGACTTCA
UDPX633	TGCTGCAGACATCTCAGCGGAGACAA
UDPX634	CCGAACACGTTGCTGGATCGACGCAT
UDPX635	ATTAACATACGCCTTGCGGGATGTTG
UDPX636	TAGTCCAACAACCTACATAGAACGGA
UDPX637	GGTATCATGAGACTGACGTGATCGCG
UDPX638	CAAGACATGCTTCTCATTCGAAACAA
UDPX639	ACGAGCAACTGACTCACGGGAATTAT
UDPX640	TTATCCATTGCACTTTGAGGAGACGG
UDPX641	AGATTCAGTTACCTCTCTGGATATAC
UDPX642	TCTACCACGCTGCTGCAACGAAGGTG
UDPX643	AACGGCATATGACTGGTAAGACGCAG
UDPX644	CAATGCAGCGCCCTACCGCGAGCAAT
UDPX645	CTAATCATCGCTCTAGCCGGAGAACA
UDPX646	CATGGCATCTAACTTCCTAGAGGAAG
UDPX647	ATACTCAGTGTGCTTTGAGGACCTAA
UDPX648	GCCGACACAAGACTCCACCGATGTGT
UDPX649	CGAGGCACGGTACTCCTCGGACAACC
UDPX650	GATATCAAACAGCTGTATAGAGCTGT
UDPX651	TCGCCCAGGTTACTGCTACGAATTAG
UDPX652	AGACTCACTCTTCTTACGAGAATCTT
UDPX653	GCTCGCACCTACCTTAGGAGAGCGCA
UDPX654	AGGATCAAAGTTCTGTACTGAGGCGT
UDPX655	GAGACCAATAATCTAGTTAGAAGAGC
UDPX656	AGCTGCATTATACTTCGCGGATATAA
UDPX657	GTATCCAATTGGCTGAGTGGATGCCG
UDPX658	AATAGCAGCCTCCTCTAGTGACCGGA
UDPX659	CCGCTCATAGCTCTATTAAGATACGC
UDPX660	TCCTACAGGAAGCTCCTAGGAAGTAT
UDPX661	TCACACAGATCGCTTAGGAGAAGACT
UDPX662	ACTTGCATCCACCTCCGTGGAGCCTT
UDPX663	TGTACCATTGTTCTGGATAGATATCC
UDPX664	CACTTCAAATCTCTCACCTGACTTGG
UDPX665	CAGAGCATGATACTAACGTGATACAT
UDPX666	GGCGACAATTCTCTCGGCAGAAGCTC
UDPX667	AGTGGCATCAGGCTTCTTGGAGCTAT
UDPX668	CATTCCACAGCTCTACGGAGAATGCG
UDPX669	CTCGTCATATCACTGTTCCGAGCAGG
UDPX670	CCTTACACTATGCTACCAAGAGTTAC
UDPX671	AGAAGCACCAATCTTGGCTGACGCAG
UDPX672	TAATCCAGGTACCTAACTAGAACGTT
UDPX673	GGAATCATGTTCCTTAGAGGATTGGA
UDPX674	CCGGACACCACACTAGAGCGAACTAG
UDPX675	GACTTCAAGAAGCTACTCTGAACAGG
UDPX676	TGGCACAATATTCTCGGTGGAACACC
UDPX677	GAATGCACACGACTGCGTTGAGGTAT
UDPX678	CGTGTCAATCTTCTTGTGCGATAACA
UDPX679	ATTCACATTGCACTCCAGAGAAGTAA
UDPX680	TCCTTCACATAGCTCTTATGAACCTG
UDPX681	TCTAGCATCTTCCTACTAGGAAACTT
UDPX682	CTCGACACTCCTCTTTAGGGACTTAC
UDPX683	AGTGACAGTGAACTTATCAGATGAGA
UDPX684	GAAGCCAGGACCCTCTCACGAACAAG
UDPX685	GCTCTCACGTTGCTGAATTGAGAGTG
UDPX686	GGACCCATCAATCTCGGATGATATAT
UDPX687	GAGTCCATCTCCCTTTGAAGAGCAGA
UDPX688	AACGGCAAGCGGCTTACGGGACGAAG
UDPX689	TGTGACATGTATCTTCTCCGAATTGA
UDPX690	AACATCAACCTACTCGAGAGACCAAG
UDPX691	GTGCTCAAGGTGCTTGCTGGAGACAT
UDPX692	CATACCATTGAACTGATGGGATATCG
UDPX693	CTTGTCACTTAACTGGCTTGAAATTG
UDPX694	AAGAGCAAGGTGCTCTCGAGACTCCT
UDPX695	TGCACCAGAGAACTATACAGACAGAG
UDPX696	ACTTCCACTAGCCTTCTCGGAGACGA
UDPX697	GTGCTCAATTAACTACCACGAGTCTG
UDPX698	AGCGTCAGAATGCTGTTGTGAACTCA
UDPX699	CCTTACAGTGCCCTTCAGGGATCAAC
UDPX700	TGTACCACGAATCTAGTCCGAGAGGA
UDPX701	GGAGACATTAGTCTCACTTGAAATCT
UDPX702	TACTACAACACACTTACTCGATGTTA
UDPX703	TAGGTCACGTTGCTGCGACGATCGAT
UDPX704	ATGCCCAGACCGCTCTAGGGACAAGG
UDPX705	CTAGCCAGTCGACTCCTCTGATCGAA
UDPX706	TGCCTCAACGAGCTTCATCGACTCTT
UDPX707	ACTAGCAAACTTCTGGTAAGAGATAA
UDPX708	CACCTCACTTGGCTAACGAGAGCCAG
UDPX709	AAGCACAGATATCTTAGACGAAATCT
UDPX710	GCCAGCAATCCACTCAATGGACTGAA
UDPX711	TTGGACATTCAACTGTCACGAGGTGT
UDPX712	ACTAGCACCGTGCTGGTGTGAACAAG
UDPX713	CGGCACAAGCTCCTAGGTTGAGCAGG
UDPX714	GAAGCCATAGCTCTTAATAGACGGAG
UDPX715	ACAAGCAGATTGCTCGAAGGAACGCA
UDPX716	GCAACCAAGGTGCTATTGAGACACAT
UDPX717	CAAGGCATGACGCTCAGCCGAGATTG
UDPX718	ACCAGCATCATTCTTCTCAGACGCGT
UDPX719	CCGGACAATCATCTCTCTGGAACGTG
UDPX720	TTGAGCACCTAACTTCGAAGATGGAA
UDPX721	CCACCCATTACACTAAGGCGACTTGG
UDPX722	GTTGCCAAGTTGCTTGAACGAGCAAC
UDPX723	TCACTCACATGTCTCCGCTGATAGCT
UDPX724	GACTGCAGTTGCCTCACCGGAAGGAA
UDPX725	ATCGTCACGCTCCTCGTATGAAATCA
UDPX726	GGTGCCAGTTCGCTATGACGAAGAAC
UDPX727	CGGCGCATAAGACTATTCAGATTGCA
UDPX728	GACATCACAGCTCTTCATGGATCCTG
UDPX729	ACTAACATTCAGCTAATTCGAGATCG
UDPX730	TTCCTCACCTTACTTTCCGGAACATT
UDPX731	TGTGTCAAAGCTCTTGGCAGACGACC
UDPX732	GTGGCCATGGTTCTGCCACGAAGCAC
UDPX733	TCGACCATTAAGCTCAGTAGAGTTGT
UDPX734	CACGTCATAGGCCTAGCTCGATCAAG
UDPX735	TGAAGCATAAGTCTTCTGGGAAATTA
UDPX736	ACGGACAATGCGCTATTAGGATGGAG
UDPX737	GTGTGCAATATCCTGACTAGATATGT
UDPX738	ACACACAGCGCTCTCGTTCGAGGAAC
UDPX739	AGCGCCAGGTGACTTCGATGAACTAG
UDPX740	CAAGGCACTATCCTTACCAGACAATG
UDPX741	TGCGTCACCAGGCTTGGTAGATACCA
UDPX742	AGGTGCACGTAACTGCTCTGACGTTG
UDPX743	GCAGCCAAACGACTGTCTCGAGTGAA
UDPX744	ATCCTCATGTCGCTAAGGCGACACCT
UDPX745	GAAGGCATACACCTCTGTGGAAGCTA
UDPX746	TTGGCCACAGGTCTTCACAGAGATCG
UDPX747	AGGCCCAAGACACTAGAAGGACCAAT
UDPX748	AGCATCATAACTCTACTGCGAAGCCG
UDPX749	ATTACCATCACCCTAACATGACTAGT
UDPX750	GCGCACAGAGTACTCCTTAGACTATG
UDPX751	CGCCACATACCTCTGTGGCGAGAGAC
UDPX752	GCAGGCACTGGACTGCCAGGAATCCA
UDPX753	GTTATCAATGGCCTACACAGAATATC
UDPX754	CACTCCAGCACTCTTGGAGGAGTAAT
UDPX755	ACCGGCACTCAGCTCCTTCGAACGTA
UDPX756	ATAGACACCGTTCTCTATAGACGCGG
UDPX757	TGAACCAGCAACCTGTTGCGAAGTTG
UDPX758	GTGGTCATGAAGCTTTATGGACGCCT
UDPX759	ACTGACAATAGACTTCTCAGAGTACA
UDPX760	GGACGCATCTTGCTAGTATGAACGGA
UDPX761	GTTGTCAACTCACTACGCTGATGGAC
UDPX762	AGAACCACGCGGCTGGAGTGAAGATT
UDPX763	CAGTACATCAATCTTACACGAGCTCC
UDPX764	TCCATCAAATCCCTTCCGAGATAGAG
UDPX765	ATGAGCAAACCACTCTCAAGAGGCCG
UDPX766	TCGTGCAGTTGACTCAAGTGATCATA
UDPX767	CAAGTCATCATACTAATCCGATTAGG
UDPX768	CTTAACACCACTCTGGTGGGAAATAC
UDPX769	CGCTCACAGTTCACTCGTGTGGAGCG
UDPX770	TATCTACGACCTACCTACATGAGATA
UDPX771	ATATGACAGACGACTATAGTGTAGCT
UDPX772	CTTATACGGAATACTGCCTTGGGTGG
UDPX773	TAATCACTCGTCACACATTTGATCCT
UDPX774	GCGCGACATGTTACGTCCATGCTTGT
UDPX775	AGAGCACACTAGACTGGAATGCAGTA
UDPX776	TGCCTACTGATCACCCTTGTGTTAAT
UDPX777	CTACTACCAGTCACGTTGATGTAGTG
UDPX778	TCGTCACTGACTACACCAGTGCGACA
UDPX779	GAACAACTACGGACCATACTGACTGT
UDPX780	CCTATACGACTCACGTGTGTGGCGCT
UDPX781	TAATGACGCAAGACATCACTGGAAGG
UDPX782	GTGCCACGCTTCACCGGCTTGCTACT
UDPX783	CGGCAACATGGAACGAATGTGCACGA
UDPX784	GCCGTACAACCGACAAGACTGTATAG
UDPX785	AACCAACTTCTCACTCGGCTGAGCAA
UDPX786	GGTTGACCCTCTACCTAATTGGATGG
UDPX787	CTAATACGATGGACGGTTGTGCCTCT
UDPX788	TCGGCACCTATCACCGCACTGATGGC
UDPX789	AGTCAACACCATACGGCCTTGGTCCT
UDPX790	GAGCGACCAATAACCTGTGTGTTAGG
UDPX791	AACAAACGGCGTACTAAGGTGAACGT
UDPX792	GTATGACTAGAAACCTAACTGTGTAA
UDPX793	TTCTAACTGGTTACGGCGATGGATGG
UDPX794	CCTCGACCAACCACAATAGTGAGCAA
UDPX795	TGGATACGCTTAACTCAATTGCCATT
UDPX796	ATGTCACGTGGTACTCGTATGTGCGG
UDPX797	AGAGTACGCGGCACTCCGATGCCTCG
UDPX798	TGCCTACGGTGGACCTTATTGGGAAT
UDPX799	TGCGTACGTCACACGCTTATGCGGAC
UDPX800	CATACACACTGTACGAACATGTACGG
UDPX801	CGTATACAATCAACGTCGATGTTACA
UDPX802	TACGCACGGCTGACACTAGTGCCGTG
UDPX803	GCGAGACTTACCACAAGTTTGGGTGA
UDPX804	TACGGACCCGGTACTGGCATGATATT
UDPX805	GTCGAACTTACAACGATCATGCCGCG
UDPX806	CTGTCACTGCACACTACCATGTCCGT
UDPX807	CAGCCACGATTGACGCTGTTGAGGAA
UDPX808	TGACTACACATAACCGCACTGTAATG
UDPX809	ATTGCACCGAGTACGACAATGCTGAA
UDPX810	GCCATACTAGACACAGTGGTGTCAGG
UDPX811	GGCGAACGATGGACTTCTATGTGGTT
UDPX812	TGGCTACCGCAGACAATCCTGGGCCA
UDPX813	TAGAAACTAACGACCCATATGAGGTT
UDPX814	TAATGACGATCTACATCTCTGTACCA
UDPX815	TATCCACAGGACACCGGTGTGGCGAA
UDPX816	AGTGCACCACTGACTAACATGATAGG
UDPX817	GTGCAACACACTACCTGGTTGACACG
UDPX818	ACATGACGTGTCACTCAACTGGTGTA
UDPX819	GACAGACACAGGACACTGTTGTGTGA
UDPX820	TCTTAACCATCAACGTGCGTGTCCTT
UDPX821	TTACAACATTCCACAGCACTGATCCT
UDPX822	AAGCTACTATGCACTTCCGTGTCGCA
UDPX823	TATTCACCTCAGACCTTAATGCCACT
UDPX824	CTCGTACGCGTTACGCCTCTGGGATA
UDPX825	TTAGGACATAGAACCGTCGTGACTGG
UDPX826	CCGAAACGCGAGACTACTATGGTCAA
UDPX827	GGACCACAACAGACATAGATGCCGTT
UDPX828	TTCCAACGGTAAACACAGTTGTCCAG
UDPX829	TGATTACAGCCAACAGGCATGTGTAG
UDPX830	TAACAACGTGTTACGCAAGTGTCTCA
UDPX831	ACCGCACGCAATACTTGGCTGTCCGC
UDPX832	GTTCGACCGCCAACAACTGTGATACT
UDPX833	AGACAACCATTAACGTAAGTGGCATA
UDPX834	GCGTTACGGTATACAATTGTGCTGCG
UDPX835	AGCACACATCCTACTTACATGATTCC
UDPX836	TTGTTACCCGTGACAACCTTGAGCAC
UDPX837	AAGTAACCTCCAACTCTGTTGGTGGA
UDPX838	ACGTCACAATACACGGAATTGTCCAA
UDPX839	GGTGTACACAAGACAAGCGTGCGCTT
UDPX840	CCACCACTGTGTACTGAGCTGGTTGT
UDPX841	GTTCCACGCAGGACATCATTGAGGCT
UDPX842	ACCTTACATGAAACTGTTATGGAAGG
UDPX843	CGCTGACCAGAGACGATGGTGATGTA
UDPX844	GTAGAACGTCAGACACGGCTGCGTCA
UDPX845	GGATAACCCAGAACCGTTGTGCTTAC
UDPX846	CGCACACTAATGACTGACTTGACATA
UDPX847	TCCTGACACCGTACCGGCCTGTCGTT
UDPX848	CTGGCACTTGCCACCAAGCTGATCCG
UDPX849	ACCAGACCGACAACTCGTCTGTGACT
UDPX850	TTGTAACACGGTACCTCATTGAGCGA
UDPX851	GTAAGACGCATAACAGACATGCATTA
UDPX852	GTCCAACCTTGTACGCGCGTGATGTT
UDPX853	TTAGGACTACCAACCATGATGGTACT
UDPX854	GGAATACTCCAAACACGTCTGAATAC
UDPX855	CATGTACAGAGGACGATACTGCTCCT
UDPX856	TACACACGCTCCACATCCGTGTAAGT
UDPX857	GCTTAACCGGACACCGTGTTGATCTT
UDPX858	CGCTTACGAAGTACGAACCTGATGAA
UDPX859	CGCCTACTCTGAACGGCCATGTCATA
UDPX860	ATACCACAACGCACACATATGCTTCC
UDPX861	CTGGAACTATGTACTATGTTGGCAAT
UDPX862	CAATCACTATGAACGATTATGAGGTG
UDPX863	GGTGGACAATACACATGTATGGACAA
UDPX864	TGGACACGGAGGACCACATTGCGGTG
UDPX865	CTGACACCGGCAACCCTGATGTACAA
UDPX866	GAATTACGAGTGACTTAAGTGTTGTG
UDPX867	GCGTGACTGAGAACCGGACTGAGTGA
UDPX868	TCTCCACATTGAACGCACTTGACAAC
UDPX869	ACATGACCATATACTGGTGTGCCTGG
UDPX870	CAGGCACGCCATACTCCACTGGGCCT
UDPX871	ACATAACACGGAACTTGTATGGTGTA
UDPX872	TTAATACAGACCACCCACGTGACACG
UDPX873	ACGATACTGCTGACTGTGATGTGTAT
UDPX874	TTCTAACCAGAAACGAGCGTGCAATA
UDPX875	TATTGACCGTTCACATCTTTGACTGT
UDPX876	CATGAACGTACTACATGTCTGGTGGT
UDPX877	TAATTACCTACCACGTAGCTGCATCA
UDPX878	ACGCTACAATTAACTGGTTTGAAGAA
UDPX879	CCTTGACTTAATACTGTTGTGTTCGT
UDPX880	GTAGCACCATCAACCCAACTGAACAT
UDPX881	CTTGTACAATTCACACCGGTGCTCAG
UDPX882	TCCAAACTTCTAACGTTAATGTCTGA
UDPX883	AGAGCACTGCCTACCGGCTTGAACGT
UDPX884	CTTCGACCCGATACTCCAATGGAATT
UDPX885	TCGGTACCACGGACCCGAATGCGTTG
UDPX886	GAACAACAGTATACTAACCTGGCCGA
UDPX887	AATTGACGCGGAACCTCCGTGTGCTG
UDPX888	GGCCTACGTCCTACCATTCTGCAGCT
UDPX889	TAGGTACTCTCTACGGTTATGTGCTA
UDPX890	ACACAACATATCACACCACTGACGGT
UDPX891	TTCCTACGTACGACTAGGTTGTCTCT
UDPX892	GGTAAACCGCAGACTATGGTGCTCGA
UDPX893	TCCACACGGCCTACCTCGTTGGCGTT
UDPX894	GATACACCTCCTACCCAGTTGTGGCA
UDPX895	CAACGACTCAGCACTGTTCTGGCATT
UDPX896	CGGTTACATTAGACAACCGTGCATCG
UDPX897	CGCGCACCTAGAACCGAAGTGGTTAA
UDPX898	TCTTGACGCTATACAGTGCTGCACTG
UDPX899	TCACAACCCGAAACGAACATGAGTAT
UDPX900	AACGTACTACATACACGATTGTGCTG
UDPX901	CGGCCACTCGTTACATACCTGTGGAT
UDPX902	CATAAACCACCAACTCCAATGTTCTA
UDPX903	ACAGAACGGCCAACTGAGATGCAGCG
UDPX904	TGGTGACCCTGGACACGCTTGAATTA
UDPX905	TAGGAACACCGGACTATATTGTCGAG
UDPX906	AATATACTGGCCACCGGTCTGCGATA
UDPX907	ATAGGACTATTCACACAATTGAGAGT
UDPX908	CCTTCACACGTAACCGGTTTGATTAG
UDPX909	GGCCAACATAAGACGATAATGCAAGT
UDPX910	CAGTAACGTTGTACAGTTATGTCACA
UDPX911	TTCATACCCAACACTTCCATGGGTAA
UDPX912	CAATTACGGATTACCATGTTGAGAGG
UDPX913	GGCCAACTCATAACGATTGTGTCATA
UDPX914	AATTGACCTGCGACATTCCTGGCTAT
UDPX915	TAAGGACAACGTACGACCGTGCTGTG
UDPX916	CTATAACCGCGGACTAGGATGACCGG
UDPX917	ATTCAACGAATCACAGCGGTGTGGAC
UDPX918	GTATTACCTCTAACTATAGTGATTCG
UDPX919	CCTGAACTACAAACACAGATGGGCCA
UDPX920	GACCGACCTGTGACATTCCTGTATTG
UDPX921	TTCAGACCGTGGACTATTCTGCTCAG
UDPX922	AACTCACCGAACACCGCCTTGTCTGA
UDPX923	ATTCCACGCTATACGCGCATGGAGTA
UDPX924	TGAATACATTGCACGGCGCTGCAATT
UDPX925	CGCAAACTCTAGACAGATATGTGGCG
UDPX926	AACCGACCATCGACCCTGCTGTTGGT
UDPX927	CTAGTACCCGGAACGACGATGACAAT
UDPX928	GCTCCACGTCACACTGGCGTGGTCCA
UDPX929	AGATGACGAATTACCTTCATGGTTAC
UDPX930	ACACCACGTTAAACTCCTGTGACCGT
UDPX931	GATAAACCAAGTACCGCGCTGCTAGA
UDPX932	CTGGTACACACGACAGGATTGAAGTT
UDPX933	CGAAGACGTTAAACAGGCCTGAGACA
UDPX934	ATCGCACATATGACCCTTGTGAACGG
UDPX935	ATCATACAGGCTACCACCATGCCTAC
UDPX936	GATTGACTCATAACTTGCTTGTGTAT
UDPX937	CCAACACAACATACCAATCTGTATGA
UDPX938	TTGGTACGGTGCACTGGTATGCTGAT
UDPX939	GCGAAACCGCCTACTTCATTGCCAAC
UDPX940	CAACCACGGAGGACCATAATGCACCA
UDPX941	AGCGGACTGGACACTCCTATGTTAGC
UDPX942	GACGAACACAATACTCTCTTGAGATT
UDPX943	CCACTACGGTCCACCGCGATGGCCTA
UDPX944	TGTTAACGAAGGACGATAATGGCTCT
UDPX945	TATATACTCGAGACGAGATTGGTCGA
UDPX946	CGCGAACCGATCACCTGGATGTATGT
UDPX947	GCCTCACGGATAACGGCCATGATAAG
UDPX948	TGAGAACCAGCGACATTACTGTCACC
UDPX949	TGTTCACGCATTACAATTGTGGCGGA
UDPX950	TCCAAACGAATTACTTGTCTGAACTT
UDPX951	GCTGTACAGGAAACGGCGATGATTCT
UDPX952	ATACCACTGGATACCAACGTGTCAGC
UDPX953	GTTGGACACCGTACTCTTATGCATCA
UDPX954	ACCAAACGTTACACCGCCATGTACCT
UDPX955	GTGTGACGCGCTACCTAATTGGTCTT
UDPX956	GGCAGACTAGCAACCAACCTGGGAGG
UDPX957	TGCGGACTGTTGACGGCAGTGTAGCA
UDPX958	GATTAACAGGTGACTTAGGTGATAGA
UDPX959	CAACAACTTCAAACCGCAATGTCTAG
UDPX960	GTGTTACACCGGACGAGTTTGGTACT
